# Integrative effects of Telomere Length, Epigenetic Age, and Mitochondrial DNA abundance in Alzheimer’s Disease

**DOI:** 10.1101/2025.07.16.25331683

**Authors:** Shea J Andrews, Rakshya U Sharma, Brendan A Mitchell, Tong Tong, Luke W. Bonham, Alan E Renton, Xiaoling Zhang, Marina Sirota, Duygu Tosun, Kristine Yaffe, the Alzheimer’s Disease Neuroimaging Initiative

**Author notes:** Corresponding author Shea Andrews, PhD Assistant Professor, Department of Psychiatry and Behavioral Sciences University of California, San Francisco, Nancy Friend Pritzker Psychiatry Building 675 18th St.

## Abstract

**Background and Objectives:** Biological age, reflecting the cumulative molecular and cellular damage such as telomere attrition, epigenetic alterations and mitochondrial dysfunction, may better capture ageLrelated decline and Alzheimer’s disease (AD) risk than chronological age. Most studies have focused on one measure of biological age and not investigated joint or interactive contributions to AD pathogenesis.

**Methods:** We estimated bloodLderived telomere length (TL) via qPCR, epigenetic age (DNAm age) using the CausAge clock, and mitochondrial DNA copy number (mtDNAcn) from whole genome sequencing in 640 participants from the Alzheimer’s Disease Neuroimaging Initiative (ADNI; Age: 74.91±7.56, Female: 44.8%, Cognitively Unimpaired: 34.3%, Mild Cognitive Impairment: 52%, AD: 12.9%). Linear mixedLeffects models examined the associations and interactions of these markers with cognitive decline for memory, executive function, language ability, visuospatial ability, and global cognition, while linear regression tested associations with cross-sectional AD biomarkers (CSF Aβ_42_, totalLtau, pTau_181_, and meta-ROI for cortical thickness and gray matter volume). Models adjusted for baseline age, sex, clinical dementia rating scale, *APOE*, blood cell composition, and outcomeLspecific covariates (education and intracranial volume).

**Results:** Individually, TL and DNAm age, were not associated with cognition, CSF biomarkers, or neuroimaging outcomes, while higher mtDNAcn was associated with lower CSF tau and pTau_181_. Interaction models revealed that mtDNAcn modified the effects of both TL and DNAm age: at higher mtDNAcn, shorter TL predicted poorer global cognition (β = 0.033 ± 0.014, p = 0.020) and older DNAm age predicted poorer language performance (β = –0.059 ± 0.028, p = 0.038). A significant three-way interaction showed that the combination of higher mtDNAcn, longer TL, and older DNAm age was associated with lower grey-matter volume.

**Discussion:** These findings suggest that increased mtDNAcn may act as a compensatory response to accelerated epigenetic aging and telomere attrition. Our results underscore the importance of evaluating the interplay among multiple biological aging markers when investigating AD pathogenesis.

**Glossary:** mtDNAcn: mitochondrial DNA copy number; TL: telomere length; AD: Alzheimer’s disease; CDR-SB: Clinical dementia rating sum of boxes; CSF: cerebrospinal fluid
