## Supplementary Tables 1-7 for "Integrative effects of Telomere Length, Epigenetic Age, and Mitochondrial DNA abundance in Alzheimer’s Disease"

### Sheet: Global Cognition
Table S1: Global Cognition. Association of DNAm age, TL, and mtDNAcn with global cognition
	Baseline			TL			CausAge			mtDNAcn			Joint			mtDNAcn x TL			mtDNAcn x DNAm			DNAm x TL			mtDNAcn x DNAm x TL
Term	Estimate	SE	P	Estimate	SE	P	Estimate	SE	P	Estimate	SE	P	Estimate	SE	P	Estimate	SE	P	Estimate	SE	P	Estimate	SE	P	Estimate	SE	P
Baseline
Intercept	0.31	0.11	0.004 **	0.3	0.11	0.005 **	0.31	0.11	0.004 **	0.3	0.11	0.008 **	0.27	0.11	0.02 *	0.27	0.11	0.017 *	0.3	0.11	0.007 **	0.31	0.11	0.005 **	0.27	0.11	0.021 *
Age	-0.12	0.021	6.62e-09 ***	-0.12	0.021	1.13e-08 ***	-0.14	0.029	2.29e-06 ***	-0.12	0.022	1.47e-08 ***	-0.14	0.03	6.54e-06 ***	-0.12	0.022	2.10e-08 ***	-0.14	0.03	5.95e-06 ***	-0.14	0.03	2.79e-06 ***	-0.14	0.03	4.93e-06 ***
Sex	-0.04	0.031	0.201	-0.038	0.031	0.233	-0.044	0.032	0.165	-0.036	0.032	0.262	-0.037	0.033	0.253	-0.038	0.032	0.246	-0.041	0.032	0.207	-0.041	0.032	0.201	-0.042	0.033	0.199
Education - College	0.19	0.046	5.83e-05 ***	0.19	0.046	5.23e-05 ***	0.19	0.046	5.68e-05 ***	0.19	0.047	4.06e-05 ***	0.2	0.047	3.29e-05 ***	0.19	0.047	4.24e-05 ***	0.19	0.047	7.76e-05 ***	0.19	0.047	6.15e-05 ***	0.19	0.047	6.39e-05 ***
Education - Graduate	0.33	0.047	8.19e-12 ***	0.33	0.047	6.66e-12 ***	0.33	0.047	7.06e-12 ***	0.33	0.048	8.80e-12 ***	0.33	0.048	6.19e-12 ***	0.33	0.047	7.47e-12 ***	0.33	0.047	1.78e-11 ***	0.33	0.047	1.02e-11 ***	0.33	0.048	1.51e-11 ***
CDR-SB	-0.25	0.01	1.62e-98 ***	-0.25	0.01	1.26e-98 ***	-0.25	0.01	1.73e-98 ***	-0.26	0.01	1.64e-98 ***	-0.26	0.01	1.67e-98 ***	-0.26	0.01	9.75e-100 ***	-0.26	0.01	6.68e-99 ***	-0.25	0.01	1.58e-98 ***	-0.26	0.01	7.15e-100 ***
APOE e2+	0.11	0.073	0.135	0.11	0.073	0.139	0.11	0.073	0.139	0.12	0.074	0.115	0.11	0.074	0.131	0.095	0.074	0.197	0.11	0.074	0.133	0.11	0.073	0.143	0.1	0.074	0.175
APOE e4+	-0.19	0.044	2.97e-05 ***	-0.18	0.044	3.37e-05 ***	-0.19	0.044	2.99e-05 ***	-0.18	0.045	8.89e-05 ***	-0.18	0.045	9.38e-05 ***	-0.18	0.045	8.90e-05 ***	-0.18	0.045	8.63e-05 ***	-0.18	0.044	3.43e-05 ***	-0.17	0.045	1.20e-04 ***
NK Cells	0.33	0.6	0.589	0.42	0.61	0.491	0.44	0.62	0.479	0.33	0.61	0.589	0.57	0.63	0.366	0.38	0.62	0.545	0.44	0.62	0.482	0.54	0.62	0.385	0.49	0.63	0.434
B Cells	0.56	0.56	0.31	0.56	0.56	0.315	0.47	0.57	0.409	0.64	0.57	0.261	0.55	0.58	0.344	0.67	0.56	0.235	0.57	0.57	0.318	0.45	0.57	0.424	0.58	0.57	0.313
CD4+ T cells	-0.13	0.3	0.658	-0.15	0.3	0.604	-0.086	0.3	0.774	-0.086	0.31	0.785	-0.041	0.32	0.896	-0.077	0.31	0.804	-0.044	0.32	0.891	-0.12	0.3	0.683	-0.016	0.32	0.959
CD8+ T cells	0.67	0.35	0.053 .	0.69	0.35	0.047 *	0.68	0.35	0.051 .	0.68	0.35	0.054 .	0.74	0.36	0.038 *	0.72	0.35	0.044 *	0.68	0.35	0.054 .	0.67	0.35	0.056 .	0.77	0.36	0.032 *
Monocytes	1.1	0.73	0.144	1.1	0.74	0.12	0.98	0.74	0.187	1.1	0.75	0.149	1.1	0.76	0.137	1.2	0.76	0.101	0.93	0.75	0.217	1	0.74	0.16	1.2	0.76	0.124
TL				0.00037	0.021	0.986							0.011	0.022	0.6	0.002	0.022	0.928				0.003	0.021	0.889	0.0089	0.022	0.691
DNAm							0.025	0.03	0.397				0.022	0.03	0.466				0.015	0.03	0.611	0.025	0.03	0.412	0.017	0.031	0.572
mtDNAcn										-0.015	0.021	0.485	-0.018	0.022	0.422	-0.037	0.024	0.115	-0.026	0.023	0.242				-0.042	0.024	0.082 .
DNAm x TL																						0.0031	0.02	0.879	0.018	0.021	0.387
mtDNAcn x TL																0.033	0.014	0.022 *							0.039	0.02	0.054 .
DNAm x mtDNAcn																			-0.043	0.026	0.102				-0.03	0.028	0.294
DNAm x mtDNAcn x TL																									0.018	0.023	0.437
Longitudional
Years	-0.033	0.0065	7.29e-07 ***	-0.033	0.0065	5.24e-07 ***	-0.033	0.0065	8.14e-07 ***	-0.032	0.0065	1.41e-06 ***	-0.032	0.0066	1.22e-06 ***	-0.033	0.0065	8.10e-07 ***	-0.032	0.0066	1.54e-06 ***	-0.033	0.0066	1.01e-06 ***	-0.032	0.0066	2.00e-06 ***
Age	-0.019	0.0045	2.15e-05 ***	-0.02	0.0046	1.17e-05 ***	-0.021	0.0064	0.002 **	-0.021	0.0046	6.28e-06 ***	-0.023	0.0066	7.58e-04 ***	-0.022	0.0047	3.37e-06 ***	-0.022	0.0066	0.001 **	-0.022	0.0065	9.31e-04 ***	-0.023	0.0066	7.22e-04 ***
CDR-SB	-0.028	0.0029	5.60e-22 ***	-0.028	0.0029	4.18e-22 ***	-0.028	0.0029	5.03e-22 ***	-0.03	0.0029	6.34e-23 ***	-0.03	0.0029	5.11e-23 ***	-0.03	0.0029	2.42e-23 ***	-0.03	0.0029	9.73e-23 ***	-0.028	0.0029	4.89e-22 ***	-0.03	0.0029	6.73e-23 ***
APOE e2+	0.035	0.015	0.024 *	0.037	0.015	0.019 *	0.035	0.015	0.024 *	0.036	0.016	0.02 *	0.037	0.016	0.018 *	0.034	0.016	0.029 *	0.037	0.016	0.019 *	0.037	0.016	0.016 *	0.035	0.016	0.029 *
APOE e4+	-0.044	0.0097	6.66e-06 ***	-0.043	0.0097	1.14e-05 ***	-0.044	0.0097	6.62e-06 ***	-0.044	0.0098	9.77e-06 ***	-0.043	0.0099	1.37e-05 ***	-0.043	0.0098	1.35e-05 ***	-0.044	0.0098	8.99e-06 ***	-0.043	0.0097	1.25e-05 ***	-0.043	0.0098	1.47e-05 ***
TL				-0.0049	0.0045	0.275							-0.0035	0.0047	0.453	-0.0049	0.0048	0.305				-0.0039	0.0047	0.407	-0.0043	0.0049	0.378
DNAm							0.0018	0.0066	0.788				0.00076	0.0067	0.91				0.0009	0.0067	0.892	0.0018	0.0067	0.793	0.0015	0.0067	0.822
mtDNAcn										-0.0069	0.0045	0.126	-0.0061	0.0046	0.184	-0.009	0.005	0.071 .	-0.0064	0.0049	0.19				-0.0091	0.0052	0.08 .
DNAm x TL																						0.0037	0.0044	0.399	0.0052	0.0046	0.258
mtDNAcn x TL																0.0046	0.0029	0.113							0.0031	0.0047	0.513
DNAm x mtDNAcn																			0.00083	0.006	0.89				0.002	0.0066	0.765
DNAm x mtDNAcn x TL																									-0.0034	0.0052	0.509

### Sheet: MEM
Table S2: Global Cognition. Association of DNAm age, TL, and mtDNAcn with Memory
	TL			CausAge			mtDNAcn			Joint			mtDNAcn x TL			mtDNAcn x DNAm			DNAm x TL			mtDNAcn x DNAm x TL
Term	Estimate	SE	P	Estimate	SE	P	Estimate	SE	P	Estimate	SE	P	Estimate	SE	P	Estimate	SE	P	Estimate	SE	P	Estimate	SE	P
Baseline
Intercept	0.48	0.16	0.003 **	0.47	0.16	0.004 **	0.46	0.17	0.007 **	0.46	0.17	0.007 **	0.48	0.17	0.006 **	0.47	0.17	0.006 **	0.49	0.16	0.003 **	0.48	0.17	0.006 **
Age	-0.17	0.029	6.77e-09 ***	-0.2	0.04	5.72e-07 ***	-0.17	0.03	1.75e-08 ***	-0.2	0.041	1.33e-06 ***	-0.17	0.03	1.46e-08 ***	-0.2	0.041	1.34e-06 ***	-0.2	0.041	8.86e-07 ***	-0.2	0.042	1.60e-06 ***
Sex	-0.2	0.048	4.53e-05 ***	-0.2	0.048	3.32e-05 ***	-0.19	0.049	1.24e-04 ***	-0.2	0.05	8.57e-05 ***	-0.2	0.049	6.63e-05 ***	-0.2	0.049	7.54e-05 ***	-0.2	0.049	3.81e-05 ***	-0.2	0.05	5.15e-05 ***
Education - High School	0.15	0.071	0.032 *	0.15	0.071	0.03 *	0.16	0.071	0.027 *	0.16	0.071	0.027 *	0.15	0.071	0.032 *	0.15	0.071	0.036 *	0.15	0.071	0.037 *	0.15	0.071	0.04 *
Education - Graduate	0.31	0.072	1.62e-05 ***	0.32	0.072	1.38e-05 ***	0.31	0.072	2.22e-05 ***	0.31	0.072	2.13e-05 ***	0.31	0.072	2.45e-05 ***	0.3	0.072	3.11e-05 ***	0.31	0.072	2.24e-05 ***	0.3	0.072	3.62e-05 ***
CDR-SB	-0.33	0.014	2.08e-94 ***	-0.33	0.014	1.68e-94 ***	-0.33	0.014	3.63e-93 ***	-0.33	0.014	4.46e-93 ***	-0.33	0.014	3.12e-94 ***	-0.33	0.014	9.43e-94 ***	-0.33	0.014	1.41e-94 ***	-0.33	0.014	4.78e-94 ***
APOE e2+	0.11	0.1	0.266	0.1	0.1	0.298	0.11	0.1	0.279	0.11	0.1	0.289	0.086	0.1	0.391	0.099	0.1	0.325	0.1	0.1	0.305	0.082	0.1	0.418
APOE e4+	-0.36	0.06	2.24e-09 ***	-0.37	0.06	1.72e-09 ***	-0.36	0.061	5.44e-09 ***	-0.36	0.061	5.52e-09 ***	-0.36	0.061	5.14e-09 ***	-0.36	0.061	5.12e-09 ***	-0.37	0.06	1.93e-09 ***	-0.36	0.061	5.20e-09 ***
NK Cells	0.73	0.93	0.432	0.97	0.94	0.301	0.85	0.93	0.365	0.99	0.96	0.305	0.66	0.94	0.484	1	0.95	0.28	0.91	0.95	0.341	0.84	0.96	0.381
B Cells	1.3	0.85	0.133	1.1	0.86	0.2	1.4	0.86	0.094 .	1.3	0.88	0.141	1.5	0.86	0.083 .	1.3	0.87	0.133	1.1	0.86	0.192	1.4	0.87	0.121
CD4+ T cells	-0.22	0.45	0.623	-0.16	0.46	0.728	-0.16	0.48	0.734	-0.088	0.48	0.855	-0.14	0.48	0.767	-0.087	0.48	0.856	-0.19	0.46	0.683	-0.081	0.48	0.867
CD8+ T cells	0.85	0.53	0.11	0.88	0.53	0.097 .	0.84	0.54	0.12	0.84	0.54	0.121	0.8	0.54	0.14	0.84	0.54	0.118	0.81	0.53	0.131	0.8	0.54	0.141
Monocytes	1.2	1.1	0.299	1.1	1.1	0.348	1.1	1.1	0.332	0.94	1.2	0.416	1.1	1.1	0.332	0.87	1.1	0.449	1	1.1	0.378	0.92	1.2	0.428
TL	-0.016	0.029	0.59							-0.0043	0.03	0.885	-0.018	0.03	0.539				-0.015	0.029	0.608	-0.016	0.031	0.597
DNAm				0.05	0.041	0.221				0.047	0.042	0.257				0.041	0.042	0.323	0.044	0.042	0.296	0.04	0.042	0.35
mtDNAcn							-0.023	0.03	0.445	-0.023	0.03	0.438	-0.05	0.032	0.121	-0.039	0.031	0.209				-0.057	0.033	0.087 .
DNAm x TL																			-0.019	0.027	0.495	-0.0022	0.029	0.938
mtDNAcn x TL													0.046	0.019	0.019 *							0.038	0.028	0.175
DNAm x mtDNAcn																-0.058	0.036	0.107				-0.037	0.038	0.338
DNAm x mtDNAcn x TL																						-0.00064	0.031	0.983
Longitudional
Months	-0.045	0.008	2.36e-08 ***	-0.045	0.008	3.27e-08 ***	-0.044	0.008	6.07e-08 ***	-0.044	0.0081	8.18e-08 ***	-0.045	0.008	4.89e-08 ***	-0.044	0.0081	6.92e-08 ***	-0.045	0.008	3.70e-08 ***	-0.044	0.0081	8.86e-08 ***
Years	-0.029	0.0057	3.15e-07 ***	-0.033	0.0079	3.21e-05 ***	-0.032	0.0057	4.97e-08 ***	-0.036	0.0082	1.51e-05 ***	-0.032	0.0058	6.39e-08 ***	-0.036	0.0082	1.42e-05 ***	-0.033	0.008	3.38e-05 ***	-0.036	0.0082	1.70e-05 ***
CDR-SB	-0.029	0.0036	1.87e-15 ***	-0.029	0.0036	1.68e-15 ***	-0.029	0.0036	5.74e-15 ***	-0.029	0.0036	5.13e-15 ***	-0.029	0.0036	3.43e-15 ***	-0.029	0.0037	5.12e-15 ***	-0.029	0.0036	1.67e-15 ***	-0.029	0.0037	5.29e-15 ***
APOE e2+	0.027	0.019	0.154	0.026	0.019	0.17	0.027	0.019	0.151	0.027	0.019	0.162	0.025	0.019	0.198	0.027	0.019	0.166	0.026	0.019	0.166	0.024	0.019	0.221
APOE e4+	-0.062	0.012	2.80e-07 ***	-0.063	0.012	2.12e-07 ***	-0.064	0.012	2.40e-07 ***	-0.064	0.012	2.43e-07 ***	-0.063	0.012	2.62e-07 ***	-0.064	0.012	2.32e-07 ***	-0.062	0.012	2.64e-07 ***	-0.064	0.012	2.49e-07 ***
TL	-0.0019	0.0055	0.728							-5.9e-05	0.0058	0.992	-0.0017	0.0059	0.777				-0.0015	0.0057	0.795	-0.0015	0.0061	0.806
DNAm				0.0061	0.0081	0.45				0.0058	0.0082	0.485				0.0055	0.0082	0.503	0.0058	0.0082	0.478	0.0058	0.0083	0.483
mtDNAcn							-0.0075	0.0055	0.177	-0.0076	0.0057	0.182	-0.01	0.0062	0.1 .	-0.0083	0.006	0.168				-0.011	0.0064	0.098 .
DNAm x TL													0.0044	0.0036	0.222							0.0024	0.0059	0.685
mtDNAcn x TL																-0.0029	0.0075	0.703				-0.0007	0.0082	0.932
DNAm x mtDNAcn																			-0.00018	0.0053	0.974	0.00099	0.0057	0.861
DNAm x mtDNAcn x TL																						-0.0028	0.0064	0.659

### Sheet: EXF
Table S3: Global Cognition. Association of DNAm age, TL, and mtDNAcn with Executive Function
	TL			CausAge			mtDNAcn			Joint			mtDNAcn x TL			mtDNAcn x DNAm			DNAm x TL			mtDNAcn x DNAm x TL
Term	Estimate	SE	P	Estimate	SE	P	Estimate	SE	P	Estimate	SE	P	Estimate	SE	P	Estimate	SE	P	Estimate	SE	P	Estimate	SE	P
Baseline
Intercept	0.31	0.14	0.025 *	0.31	0.14	0.025 *	0.27	0.15	0.063 .	0.26	0.15	0.075 .	0.27	0.15	0.062 .	0.28	0.14	0.053 .	0.31	0.14	0.025 *	0.26	0.15	0.081 .
Age	-0.17	0.024	7.95e-12 ***	-0.17	0.033	3.90e-07 ***	-0.16	0.024	6.02e-11 ***	-0.16	0.034	2.30e-06 ***	-0.17	0.025	4.47e-11 ***	-0.16	0.034	2.58e-06 ***	-0.17	0.034	3.52e-07 ***	-0.17	0.034	1.40e-06 ***
Sex	0.048	0.041	0.239	0.046	0.041	0.267	0.048	0.042	0.253	0.047	0.043	0.274	0.041	0.042	0.327	0.045	0.042	0.289	0.046	0.041	0.268	0.038	0.042	0.371
Education - High School	0.22	0.06	2.83e-04 ***	0.22	0.06	2.76e-04 ***	0.23	0.061	2.35e-04 ***	0.22	0.061	2.40e-04 ***	0.22	0.061	3.18e-04 ***	0.22	0.061	4.23e-04 ***	0.22	0.061	3.00e-04 ***	0.22	0.061	3.96e-04 ***
Education - Graduate	0.36	0.061	1.13e-08 ***	0.36	0.061	1.08e-08 ***	0.36	0.062	7.33e-09 ***	0.36	0.062	7.25e-09 ***	0.36	0.062	8.14e-09 ***	0.36	0.062	1.44e-08 ***	0.36	0.062	1.34e-08 ***	0.36	0.062	1.13e-08 ***
CDR-SB	-0.26	0.012	1.50e-80 ***	-0.26	0.012	2.32e-80 ***	-0.26	0.012	9.06e-80 ***	-0.26	0.012	1.46e-79 ***	-0.26	0.012	3.75e-81 ***	-0.26	0.012	6.65e-80 ***	-0.26	0.012	2.69e-80 ***	-0.26	0.012	2.75e-81 ***
APOE e2+	0.087	0.082	0.288	0.084	0.081	0.302	0.093	0.082	0.258	0.095	0.083	0.252	0.07	0.082	0.394	0.09	0.082	0.273	0.09	0.082	0.275	0.082	0.082	0.319
APOE e4+	-0.16	0.049	0.001 **	-0.16	0.049	0.001 **	-0.16	0.05	0.002 **	-0.16	0.05	0.002 **	-0.16	0.05	0.002 **	-0.16	0.05	0.002 **	-0.16	0.049	0.001 **	-0.15	0.05	0.003 **
NK Cells	0.31	0.79	0.694	0.39	0.8	0.63	0.35	0.8	0.661	0.42	0.83	0.608	0.23	0.81	0.779	0.42	0.81	0.606	0.39	0.81	0.629	0.28	0.82	0.731
B Cells	0.62	0.72	0.396	0.54	0.74	0.462	0.65	0.74	0.382	0.6	0.75	0.425	0.69	0.74	0.348	0.63	0.75	0.402	0.54	0.74	0.464	0.66	0.75	0.378
CD4+ T cells	-0.5	0.38	0.197	-0.46	0.39	0.236	-0.37	0.41	0.362	-0.35	0.42	0.401	-0.35	0.41	0.383	-0.35	0.41	0.397	-0.47	0.39	0.231	-0.29	0.41	0.478
CD8+ T cells	0.53	0.45	0.244	0.54	0.45	0.234	0.6	0.46	0.193	0.61	0.46	0.188	0.58	0.46	0.211	0.59	0.46	0.199	0.52	0.46	0.252	0.67	0.47	0.151
Monocytes	1.1	0.96	0.251	1	0.96	0.28	1.2	0.98	0.222	1.2	0.99	0.237	1.3	0.98	0.203	1.1	0.98	0.282	1	0.97	0.285	1.2	0.99	0.213
TL	-0.01	0.024	0.669							-0.0034	0.025	0.891	-0.015	0.025	0.553				-0.0075	0.024	0.754	-0.006	0.025	0.813
DNAm				0.0066	0.034	0.846				-0.00016	0.034	0.996				-0.0056	0.034	0.871	0.0065	0.035	0.85	-0.0054	0.035	0.876
mtDNAcn							-0.0046	0.024	0.851	-0.0041	0.025	0.869	-0.031	0.027	0.245	-0.015	0.026	0.57				-0.034	0.027	0.22
DNAm x TL																			0.0086	0.023	0.702	0.026	0.024	0.278
mtDNAcn x TL													0.042	0.016	0.008 **							0.059	0.023	0.01 *
DNAm x mtDNAcn																-0.041	0.03	0.164				-0.023	0.032	0.479
DNAm x mtDNAcn x TL																						0.03	0.026	0.239
Longitudional
Months	-0.023	0.0071	0.001 **	-0.023	0.0071	0.001 **	-0.022	0.0071	0.002 **	-0.023	0.0072	0.002 **	-0.023	0.0071	0.002 **	-0.022	0.0071	0.002 **	-0.023	0.0071	0.002 **	-0.022	0.0072	0.003 **
Age	-0.022	0.0051	3.15e-05 ***	-0.019	0.0071	0.01 **	-0.022	0.0052	2.93e-05 ***	-0.02	0.0074	0.008 **	-0.023	0.0053	1.93e-05 ***	-0.019	0.0073	0.01 *	-0.02	0.0072	0.007 **	-0.02	0.0074	0.008 **
CDR-SB	-0.029	0.0036	4.64e-15 ***	-0.029	0.0036	5.63e-15 ***	-0.03	0.0037	1.72e-15 ***	-0.03	0.0037	1.58e-15 ***	-0.03	0.0037	7.32e-16 ***	-0.03	0.0037	3.77e-15 ***	-0.029	0.0036	5.14e-15 ***	-0.03	0.0037	1.55e-15 ***
APOE e2+	0.017	0.017	0.304	0.016	0.017	0.332	0.017	0.017	0.319	0.018	0.017	0.286	0.015	0.017	0.397	0.019	0.017	0.261	0.019	0.017	0.261	0.016	0.017	0.347
APOE e4+	-0.038	0.011	5.57e-04 ***	-0.038	0.011	3.85e-04 ***	-0.039	0.011	3.63e-04 ***	-0.039	0.011	4.69e-04 ***	-0.039	0.011	4.74e-04 ***	-0.039	0.011	3.34e-04 ***	-0.037	0.011	6.12e-04 ***	-0.038	0.011	4.73e-04 ***
TL	-0.0039	0.0049	0.429							-0.0029	0.0051	0.572	-0.0041	0.0052	0.433				-0.0027	0.0051	0.598	-0.0033	0.0054	0.54
DNAm				-0.0031	0.0074	0.674				-0.0042	0.0075	0.579				-0.0038	0.0074	0.606	-0.0031	0.0074	0.68	-0.0036	0.0075	0.631
mtDNAcn							-0.0055	0.0051	0.276	-0.0048	0.0052	0.352	-0.0078	0.0057	0.17	-0.0032	0.0056	0.563				-0.0064	0.006	0.286
DNAm x TL													0.0043	0.003	0.157							0.0046	0.0054	0.39
mtDNAcn x TL																0.0061	0.0069	0.38				0.0087	0.0076	0.256
DNAm x mtDNAcn																			0.0044	0.0048	0.352	0.0049	0.005	0.332
DNAm x mtDNAcn x TL																						-0.002	0.0059	0.741

### Sheet: LAN
Table S4: Global Cognition. Association of DNAm age, TL, and mtDNAcn with Language
	TL			CausAge			mtDNAcn			Joint			mtDNAcn x TL			mtDNAcn x DNAm			DNAm x TL			mtDNAcn x DNAm x TL
Term	Estimate	SE	P	Estimate	SE	P	Estimate	SE	P	Estimate	SE	P	Estimate	SE	P	Estimate	SE	P	Estimate	SE	P	Estimate	SE	P
Baseline
Intercept	0.29	0.14	0.034 *	0.31	0.13	0.02 *	0.3	0.14	0.032 *	0.25	0.14	0.077 .	0.26	0.14	0.072 .	0.31	0.14	0.027 *	0.28	0.14	0.039 *	0.25	0.14	0.089 .
Age	-0.12	0.023	5.03e-07 ***	-0.13	0.032	4.02e-05 ***	-0.12	0.023	5.53e-07 ***	-0.12	0.033	1.91e-04 ***	-0.11	0.024	1.68e-06 ***	-0.13	0.033	1.26e-04 ***	-0.13	0.032	6.02e-05 ***	-0.13	0.033	1.17e-04 ***
Sex	0.011	0.04	0.79	0.0039	0.04	0.924	-0.003	0.041	0.941	0.00032	0.041	0.994	-0.00067	0.041	0.987	-0.0056	0.041	0.891	0.0081	0.04	0.841	-0.005	0.041	0.905
Education - High School	0.23	0.059	9.53e-05 ***	0.23	0.059	1.19e-04 ***	0.23	0.059	1.23e-04 ***	0.23	0.059	9.05e-05 ***	0.23	0.059	1.04e-04 ***	0.22	0.059	2.13e-04 ***	0.23	0.059	8.67e-05 ***	0.23	0.059	1.27e-04 ***
Education - Graduate	0.38	0.06	3.63e-10 ***	0.38	0.06	4.79e-10 ***	0.38	0.06	7.54e-10 ***	0.38	0.06	5.18e-10 ***	0.38	0.06	5.77e-10 ***	0.37	0.06	1.41e-09 ***	0.38	0.06	3.28e-10 ***	0.38	0.06	6.90e-10 ***
CDR-SB	-0.25	0.012	2.59e-81 ***	-0.25	0.012	9.06e-81 ***	-0.25	0.012	1.05e-80 ***	-0.25	0.012	8.09e-81 ***	-0.25	0.012	8.37e-82 ***	-0.25	0.012	2.73e-81 ***	-0.25	0.012	6.89e-81 ***	-0.25	0.012	5.96e-82 ***
APOE e2+	0.12	0.078	0.113	0.13	0.078	0.092 .	0.14	0.079	0.074 .	0.13	0.079	0.098 .	0.12	0.079	0.135	0.13	0.078	0.092 .	0.12	0.078	0.112	0.12	0.079	0.122
APOE e4+	-0.13	0.047	0.007 **	-0.13	0.047	0.008 **	-0.11	0.048	0.017 *	-0.12	0.048	0.016 *	-0.12	0.048	0.017 *	-0.11	0.048	0.018 *	-0.13	0.047	0.007 **	-0.11	0.048	0.02 *
NK Cells	-0.55	0.78	0.48	-0.69	0.79	0.38	-0.81	0.78	0.298	-0.54	0.8	0.506	-0.65	0.79	0.411	-0.77	0.79	0.334	-0.49	0.79	0.541	-0.57	0.8	0.474
B Cells	0.097	0.71	0.891	0.088	0.72	0.903	0.2	0.72	0.777	0.15	0.73	0.832	0.22	0.72	0.761	0.2	0.73	0.784	0.045	0.72	0.95	0.19	0.73	0.797
CD4+ T cells	0.2	0.38	0.596	0.25	0.38	0.513	0.35	0.4	0.383	0.37	0.4	0.356	0.36	0.4	0.372	0.36	0.4	0.368	0.23	0.38	0.54	0.42	0.4	0.296
CD8+ T cells	1.1	0.44	0.009 **	1.1	0.44	0.013 *	1.1	0.45	0.017 *	1.2	0.45	0.009 **	1.2	0.45	0.01 *	1.1	0.45	0.018 *	1.2	0.44	0.008 **	1.2	0.45	0.007 **
Monocytes	0.68	0.94	0.465	0.49	0.94	0.6	0.55	0.95	0.563	0.74	0.97	0.442	0.8	0.96	0.402	0.43	0.96	0.652	0.65	0.94	0.493	0.73	0.97	0.451
TL	0.028	0.023	0.225							0.035	0.024	0.141	0.027	0.024	0.254				0.03	0.023	0.199	0.033	0.024	0.181
DNAm				0.014	0.033	0.671				0.015	0.033	0.658				0.0055	0.033	0.868	0.019	0.033	0.572	0.013	0.033	0.696
mtDNAcn							-0.0057	0.023	0.807	-0.012	0.024	0.607	-0.027	0.026	0.299	-0.022	0.025	0.375				-0.037	0.026	0.161
DNAm x TL																			0.0087	0.022	0.685	0.026	0.023	0.249
mtDNAcn x TL													0.023	0.015	0.131							0.023	0.022	0.289
DNAm x mtDNAcn																-0.059	0.028	0.038 *				-0.052	0.03	0.089 .
DNAm x mtDNAcn x TL																						0.011	0.024	0.667
Longitudional
Months	-0.03	0.007	2.10e-05 ***	-0.03	0.007	2.60e-05 ***	-0.029	0.0071	5.37e-05 ***	-0.029	0.0072	5.47e-05 ***	-0.03	0.0071	3.85e-05 ***	-0.029	0.0072	4.99e-05 ***	-0.03	0.0071	2.83e-05 ***	-0.029	0.0072	6.41e-05 ***
Age	-0.019	0.0051	1.68e-04 ***	-0.021	0.0071	0.003 **	-0.019	0.0051	3.49e-04 ***	-0.02	0.0073	0.006 **	-0.019	0.0052	2.41e-04 ***	-0.02	0.0073	0.006 **	-0.021	0.0071	0.003 **	-0.021	0.0074	0.005 **
CDR-SB	-0.031	0.0035	3.36e-18 ***	-0.031	0.0035	3.74e-18 ***	-0.031	0.0035	7.26e-18 ***	-0.031	0.0035	6.50e-18 ***	-0.032	0.0035	2.38e-18 ***	-0.031	0.0035	5.95e-18 ***	-0.031	0.0035	3.61e-18 ***	-0.032	0.0036	4.49e-18 ***
APOE e2+	0.027	0.017	0.108	0.026	0.017	0.123	0.026	0.017	0.13	0.026	0.017	0.125	0.023	0.017	0.185	0.025	0.017	0.148	0.027	0.017	0.112	0.022	0.017	0.203
APOE e4+	-0.035	0.011	0.001 **	-0.035	0.011	9.23e-04 ***	-0.036	0.011	0.001 **	-0.035	0.011	0.001 **	-0.035	0.011	0.001 **	-0.036	0.011	0.001 **	-0.035	0.011	0.001 **	-0.035	0.011	0.002 **
TL	-0.0019	0.0049	0.695							-0.0018	0.0051	0.731	-0.0036	0.0052	0.488				-0.0016	0.0051	0.756	-0.0034	0.0054	0.536
DNAm				0.0032	0.0073	0.659				0.002	0.0075	0.787				0.0021	0.0074	0.78	0.0032	0.0073	0.667	0.0026	0.0075	0.729
mtDNAcn							0.00096	0.005	0.849	0.0014	0.0052	0.793	-0.0021	0.0056	0.709	-0.00062	0.0055	0.911				-0.0034	0.0059	0.569
DNAm x TL													0.0048	0.0031	0.116							0.0018	0.0053	0.74
mtDNAcn x TL																-0.0049	0.0068	0.474				-0.0032	0.0075	0.67
DNAm x mtDNAcn																			0.00064	0.0047	0.892	0.0033	0.005	0.508
DNAm x mtDNAcn x TL																						-0.0041	0.0058	0.48

### Sheet: VSP
Table S5: Global Cognition. Association of DNAm age, TL, and mtDNAcn with Visual Spatial Function
	TL			CausAge			mtDNAcn			Joint			mtDNAcn x TL			mtDNAcn x DNAm			DNAm x TL			mtDNAcn x DNAm x TL
Term	Estimate	SE	P	Estimate	SE	P	Estimate	SE	P	Estimate	SE	P	Estimate	SE	P	Estimate	SE	P	Estimate	SE	P	Estimate	SE	P
Baseline
Intercept	0.28	0.13	0.031 *	0.29	0.13	0.024 *	0.25	0.13	0.066 .	0.21	0.14	0.13	0.21	0.14	0.113	0.25	0.13	0.063 .	0.27	0.13	0.033 *	0.19	0.14	0.153
Age	-0.043	0.021	0.036 *	-0.053	0.028	0.064 .	-0.047	0.021	0.025 *	-0.053	0.03	0.072 .	-0.046	0.021	0.031 *	-0.053	0.029	0.071 .	-0.053	0.029	0.066 .	-0.053	0.03	0.073 .
Sex	-0.02	0.038	0.598	-0.027	0.038	0.484	-0.022	0.039	0.568	-0.022	0.039	0.567	-0.021	0.039	0.585	-0.026	0.039	0.504	-0.024	0.038	0.531	-0.026	0.039	0.509
Education - High School	0.17	0.056	0.002 **	0.17	0.056	0.002 **	0.17	0.056	0.002 **	0.17	0.056	0.002 **	0.17	0.056	0.002 **	0.17	0.056	0.003 **	0.17	0.056	0.002 **	0.17	0.056	0.003 **
Education - Graduate	0.28	0.057	7.56e-07 ***	0.28	0.057	7.19e-07 ***	0.28	0.057	8.02e-07 ***	0.29	0.057	6.81e-07 ***	0.28	0.057	7.66e-07 ***	0.28	0.057	1.13e-06 ***	0.28	0.057	7.73e-07 ***	0.28	0.057	8.96e-07 ***
CDR-SB	-0.17	0.011	2.61e-47 ***	-0.17	0.011	2.44e-47 ***	-0.17	0.011	2.70e-47 ***	-0.18	0.011	8.15e-48 ***	-0.18	0.011	2.83e-48 ***	-0.17	0.011	3.69e-47 ***	-0.17	0.011	1.83e-47 ***	-0.18	0.011	2.58e-48 ***
APOE e2+	0.037	0.07	0.597	0.038	0.069	0.585	0.044	0.07	0.53	0.04	0.071	0.569	0.028	0.071	0.692	0.047	0.071	0.509	0.039	0.07	0.576	0.038	0.071	0.596
APOE e4+	-0.068	0.042	0.107	-0.068	0.042	0.105	-0.061	0.043	0.159	-0.06	0.043	0.166	-0.059	0.043	0.169	-0.061	0.043	0.158	-0.068	0.042	0.109	-0.057	0.043	0.19
NK Cells	0.38	0.73	0.6	0.4	0.74	0.585	0.21	0.74	0.773	0.51	0.76	0.505	0.33	0.75	0.663	0.34	0.75	0.653	0.52	0.75	0.491	0.46	0.76	0.545
B Cells	0.48	0.67	0.47	0.39	0.68	0.57	0.64	0.68	0.349	0.53	0.69	0.442	0.65	0.68	0.338	0.56	0.69	0.416	0.36	0.68	0.591	0.56	0.69	0.421
CD4+ T cells	-0.24	0.35	0.502	-0.17	0.36	0.632	-0.14	0.38	0.704	-0.085	0.38	0.824	-0.14	0.37	0.713	-0.093	0.38	0.806	-0.19	0.36	0.602	-0.05	0.38	0.895
CD8+ T cells	0.082	0.42	0.843	0.068	0.41	0.869	0.19	0.42	0.651	0.27	0.43	0.533	0.24	0.43	0.57	0.19	0.42	0.647	0.088	0.42	0.833	0.33	0.43	0.442
Monocytes	1.2	0.88	0.166	1	0.89	0.241	1.4	0.9	0.133	1.4	0.91	0.117	1.5	0.91	0.088 .	1.2	0.91	0.184	1.1	0.89	0.214	1.5	0.91	0.102
TL	0.0073	0.02	0.717							0.019	0.021	0.364	0.013	0.021	0.552				0.011	0.021	0.609	0.021	0.022	0.34
DNAm				0.013	0.029	0.662				0.012	0.03	0.683				0.0073	0.03	0.807	0.014	0.03	0.642	0.0079	0.03	0.795
mtDNAcn							-0.013	0.021	0.539	-0.017	0.022	0.435	-0.029	0.023	0.218	-0.014	0.022	0.54				-0.028	0.024	0.246
DNAm x TL																			0.0077	0.019	0.688	0.016	0.02	0.436
mtDNAcn x TL													0.019	0.014	0.172							0.03	0.02	0.132
DNAm x mtDNAcn																-0.0076	0.026	0.769				0.0049	0.028	0.861
DNAm x mtDNAcn x TL																						0.019	0.022	0.385
Longitudional
Months	-0.012	0.0059	0.052 .	-0.012	0.0059	0.053 .	-0.011	0.006	0.063 .	-0.012	0.0061	0.048 *	-0.012	0.006	0.052 .	-0.011	0.006	0.07 .	-0.011	0.006	0.061 .	-0.01	0.006	0.095 .
Age	-0.016	0.0044	4.98e-04 ***	-0.011	0.0061	0.072 .	-0.015	0.0045	8.14e-04 ***	-0.012	0.0063	0.05 *	-0.017	0.0046	2.82e-04 ***	-0.011	0.0063	0.078 .	-0.012	0.0061	0.049 *	-0.011	0.0063	0.073 .
CDR-SB	-0.024	0.0035	2.25e-11 ***	-0.024	0.0035	3.19e-11 ***	-0.025	0.0036	5.33e-12 ***	-0.026	0.0036	3.63e-12 ***	-0.026	0.0036	1.44e-12 ***	-0.025	0.0036	1.68e-11 ***	-0.024	0.0035	2.34e-11 ***	-0.026	0.0036	4.80e-12 ***
APOE e2+	0.035	0.014	0.013 *	0.033	0.014	0.018 *	0.035	0.014	0.015 *	0.038	0.015	0.009 **	0.034	0.015	0.02 *	0.04	0.014	0.006 **	0.038	0.014	0.009 **	0.036	0.015	0.014 *
APOE e4+	-0.023	0.0091	0.013 *	-0.024	0.009	0.009 **	-0.025	0.0093	0.008 **	-0.023	0.0094	0.013 *	-0.023	0.0093	0.014 *	-0.025	0.0093	0.008 **	-0.023	0.0091	0.014 *	-0.023	0.0093	0.012 *
TL	-0.0045	0.004	0.262							-0.0054	0.0043	0.209	-0.0066	0.0044	0.137				-0.0031	0.0043	0.479	-0.006	0.0046	0.193
DNAm				-0.005	0.0063	0.431				-0.0058	0.0065	0.37				-0.0053	0.0064	0.413	-0.0053	0.0064	0.403	-0.0057	0.0064	0.376
mtDNAcn							-0.0025	0.0044	0.581	-0.00099	0.0046	0.829	-0.004	0.0052	0.435	0.0022	0.005	0.667				-0.0018	0.0054	0.74
DNAm x TL													0.0031	0.0023	0.174							-0.00033	0.0047	0.943
mtDNAcn x TL																0.012	0.0061	0.06 .				0.014	0.0068	0.038 *
DNAm x mtDNAcn																			0.0046	0.004	0.258	0.0044	0.0043	0.298
DNAm x mtDNAcn x TL																						-0.0076	0.0052	0.145

### Sheet: CSF
Table S6: CSF Results
	TL			CausAge			mtDNAcn			Joint			mtDNAcn x TL			mtDNAcn x DNAm			DNAm x TL			mtDNAcn x DNAm x TL
Term	Estimate	SE	P	Estimate	SE	P	Estimate	SE	P	Estimate	SE	P	Estimate	SE	P	Estimate	SE	P	Estimate	SE	P	Estimate	SE	P
AB42
Intercept	2.8	0.53	3.05e-07 ***	2.8	0.53	2.39e-07 ***	3.9	1.1	4.88e-04 ***	3.8	1.1	7.15e-04 ***	3.8	1.1	7.48e-04 ***	4	1.1	4.26e-04 ***	2.8	0.53	2.40e-07 ***	3.8	1.1	9.10e-04 ***
Age	-0.026	0.006	2.61e-05 ***	-0.026	0.006	1.99e-05 ***	-0.034	0.011	0.003 **	-0.033	0.012	0.007 **	-0.032	0.012	0.007 **	-0.034	0.011	0.004 **	-0.026	0.006	2.08e-05 ***	-0.032	0.012	0.01 **
Sex	-0.0072	0.085	0.932	-0.0063	0.085	0.941	-0.085	0.16	0.595	-0.12	0.17	0.462	-0.13	0.17	0.451	-0.12	0.16	0.478	-0.0086	0.085	0.919	-0.13	0.17	0.448
CDR-SB	-0.093	0.021	7.59e-06 ***	-0.093	0.021	8.20e-06 ***	-0.15	0.085	0.073 .	-0.16	0.086	0.068 .	-0.16	0.086	0.07 .	-0.17	0.086	0.053 .	-0.096	0.021	4.61e-06 ***	-0.17	0.088	0.064 .
APOE e2+	0.28	0.14	0.053 .	0.28	0.15	0.055 .	0.09	0.29	0.753	0.11	0.29	0.704	0.13	0.3	0.651	0.054	0.29	0.852	0.3	0.15	0.042 *	0.11	0.3	0.713
APOE e4+	-0.92	0.091	1.66e-21 ***	-0.92	0.091	1.74e-21 ***	-0.83	0.19	2.37e-05 ***	-0.83	0.19	4.39e-05 ***	-0.83	0.19	3.71e-05 ***	-0.84	0.19	2.69e-05 ***	-0.91	0.091	5.60e-21 ***	-0.83	0.2	6.33e-05 ***
B Cells	0.48	1.3	0.713	0.5	1.3	0.705	1.3	3.3	0.687	1.6	3.4	0.627	1.3	3.4	0.694	1.4	3.3	0.666	0.59	1.3	0.651	1.4	3.4	0.676
CD4+ T cells	-0.56	0.75	0.453	-0.59	0.75	0.429	-1.8	1.3	0.174	-1.7	1.3	0.203	-1.7	1.3	0.216	-1.9	1.3	0.163	-0.62	0.75	0.407	-1.7	1.4	0.21
CD8+ T cells	0.34	0.86	0.689	0.35	0.86	0.687	2.9	1.9	0.14	2.7	2	0.177	2.9	2	0.152	2.7	1.9	0.165	0.21	0.87	0.808	2.8	2.1	0.175
NK Cells	-2.7	1.5	0.087 .	-2.7	1.5	0.081 .	-4.9	3.2	0.129	-4.9	3.3	0.141	-5	3.3	0.13	-4.9	3.3	0.141	-2.6	1.6	0.09 .	-5.2	3.4	0.132
Monocytes	-0.33	1.8	0.853	-0.25	1.8	0.889	-1.5	3.7	0.689	-1.7	3.8	0.653	-2	3.8	0.598	-1.7	3.7	0.65	-0.12	1.8	0.947	-2.1	3.9	0.586
TL	-0.018	0.052	0.72							-0.064	0.11	0.545	-0.078	0.11	0.473				-0.022	0.052	0.666	-0.056	0.11	0.621
DNAm				-0.011	0.051	0.831				-0.025	0.099	0.804				-0.016	0.099	0.871	-0.0034	0.051	0.947	-0.029	0.1	0.783
mtDNAcn							0.15	0.086	0.083 .	0.14	0.088	0.107	0.14	0.088	0.105	0.14	0.087	0.118				0.14	0.09	0.135
DNAm x mtDNAcn																-0.12	0.1	0.243				-0.11	0.11	0.289
mtDNAcn x TL													0.062	0.11	0.59							0.07	0.12	0.566
DNAm x TL																			0.089	0.063	0.159	0.01	0.13	0.935
DNAm x mtDNAcn x TL																						0.039	0.14	0.779
Tau
Intercept	-1.9	0.61	0.003 **	-1.8	0.61	0.003 **	-4.5	1.2	2.07e-04 ***	-4.3	1.2	4.93e-04 ***	-4.3	1.2	4.70e-04 ***	-4.4	1.2	3.15e-04 ***	-1.8	0.61	0.003 **	-4	1.2	0.001 **
Age	0.011	0.007	0.117	0.011	0.0069	0.122	0.036	0.012	0.005 **	0.031	0.013	0.018 *	0.03	0.013	0.019 *	0.034	0.013	0.009 **	0.011	0.007	0.118	0.027	0.013	0.035 *
Sex	0.18	0.098	0.072 .	0.18	0.098	0.071 .	0.091	0.17	0.603	0.15	0.18	0.41	0.16	0.18	0.374	0.11	0.18	0.552	0.18	0.099	0.073 .	0.16	0.19	0.395
CDR-SB	0.14	0.024	2.61e-09 ***	0.15	0.024	2.20e-09 ***	0.095	0.092	0.301	0.096	0.092	0.299	0.092	0.092	0.319	0.1	0.093	0.27	0.15	0.024	2.64e-09 ***	0.093	0.092	0.318
APOE e2+	-0.32	0.17	0.056 .	-0.33	0.17	0.052 .	-0.29	0.31	0.359	-0.36	0.32	0.263	-0.41	0.32	0.204	-0.28	0.31	0.376	-0.33	0.17	0.049 *	-0.38	0.32	0.234
APOE e4+	0.51	0.11	1.91e-06 ***	0.51	0.11	1.97e-06 ***	0.52	0.2	0.012 *	0.48	0.21	0.024 *	0.49	0.21	0.018 *	0.49	0.21	0.02 *	0.51	0.11	2.85e-06 ***	0.44	0.21	0.036 *
B Cells	0.5	1.5	0.738	0.54	1.5	0.718	1.6	3.5	0.656	0.55	3.6	0.88	1.3	3.6	0.725	1.2	3.6	0.729	0.51	1.5	0.737	1	3.6	0.779
CD4+ T cells	-0.19	0.86	0.829	-0.24	0.86	0.784	2.7	1.4	0.061 .	2.6	1.4	0.077 .	2.4	1.4	0.095 .	2.8	1.4	0.054 .	-0.2	0.86	0.813	2.1	1.4	0.141
CD8+ T cells	-0.57	0.99	0.562	-0.53	0.99	0.595	0.75	2.1	0.723	0.82	2.1	0.701	0.18	2.2	0.934	0.76	2.1	0.722	-0.47	1	0.64	0.6	2.2	0.788
NK Cells	2.1	1.8	0.249	1.9	1.8	0.278	1.5	3.5	0.678	2.2	3.6	0.534	2.4	3.6	0.5	2.1	3.6	0.562	1.9	1.8	0.28	3.7	3.6	0.309
Monocytes	1.6	2.1	0.43	1.7	2.1	0.405	4	4	0.321	4.5	4.1	0.266	5.5	4.1	0.186	4.1	4	0.319	1.6	2.1	0.44	4.3	4.1	0.303
TL	-0.011	0.06	0.859							0.13	0.11	0.253	0.17	0.12	0.154				-0.01	0.06	0.863	0.14	0.12	0.272
DNAm				-0.036	0.059	0.547				0.087	0.11	0.418				0.078	0.11	0.472	-0.038	0.06	0.521	0.11	0.11	0.312
mtDNAcn							-0.24	0.094	0.013 *	-0.24	0.095	0.012 *	-0.25	0.095	0.011 *	-0.24	0.095	0.015 *				-0.26	0.095	0.007 **
DNAm x mtDNAcn																0.098	0.11	0.389				0.065	0.11	0.567
mtDNAcn x TL													-0.15	0.13	0.232							-0.13	0.13	0.346
DNAm x TL																			-0.031	0.074	0.673	0.27	0.14	0.05 .
DNAm x mtDNAcn x TL																						-0.099	0.15	0.516
pTau
Intercept	-1.1	0.64	0.086 .	-1.1	0.64	0.085 .	-3.2	1.2	0.011 *	-2.8	1.2	0.028 *	-2.8	1.2	0.025 *	-3	1.2	0.018 *	-1.1	0.64	0.096 .	-2.6	1.3	0.039 *
Age	0.012	0.0073	0.103	0.012	0.0073	0.099 .	0.032	0.013	0.015 *	0.024	0.013	0.07 .	0.026	0.013	0.051 .	0.029	0.013	0.032 *	0.012	0.0073	0.114	0.023	0.014	0.09 .
Sex	0.045	0.1	0.661	0.045	0.1	0.66	-0.17	0.18	0.347	-0.11	0.19	0.562	-0.12	0.19	0.517	-0.17	0.19	0.361	0.045	0.1	0.663	-0.11	0.19	0.569
CDR-SB	0.081	0.025	0.001 **	0.081	0.025	0.001 **	0.016	0.098	0.868	0.02	0.096	0.839	0.019	0.097	0.846	0.018	0.098	0.858	0.079	0.025	0.002 **	0.015	0.099	0.879
APOE e2+	-0.29	0.18	0.094 .	-0.3	0.18	0.086 .	-0.1	0.33	0.762	-0.22	0.33	0.502	-0.23	0.34	0.499	-0.12	0.33	0.719	-0.29	0.18	0.101	-0.22	0.34	0.513
APOE e4+	0.54	0.11	1.50e-06 ***	0.53	0.11	1.74e-06 ***	0.75	0.22	7.16e-04 ***	0.66	0.22	0.003 **	0.7	0.22	0.002 **	0.69	0.22	0.002 **	0.54	0.11	1.42e-06 ***	0.64	0.22	0.005 **
B Cells	-1	1.6	0.511	-1	1.6	0.528	-1.6	3.8	0.674	-3.1	3.8	0.408	-2.8	3.9	0.464	-2.1	3.8	0.58	-0.94	1.6	0.556	-3.1	3.9	0.423
CD4+ T cells	0.2	0.9	0.821	0.18	0.9	0.843	4.8	1.5	0.002 **	4.7	1.5	0.003 **	4.4	1.5	0.004 **	5	1.5	0.001 **	0.13	0.91	0.887	4.4	1.5	0.006 **
CD8+ T cells	-0.4	1	0.696	-0.34	1	0.743	-1.9	2.2	0.386	-1.7	2.2	0.432	-1.8	2.3	0.418	-2	2.2	0.359	-0.44	1	0.672	-1.8	2.3	0.449
NK Cells	2.7	1.9	0.144	2.7	1.9	0.157	0.86	3.7	0.818	2.1	3.7	0.577	1.3	3.7	0.726	2.1	3.8	0.58	2.7	1.9	0.158	2.8	3.8	0.471
Monocytes	-1.9	2.2	0.386	-1.9	2.2	0.379	-0.26	4.3	0.951	0.29	4.2	0.945	0.71	4.3	0.869	-0.41	4.3	0.924	-1.7	2.2	0.433	-0.025	4.3	0.995
TL	0.018	0.062	0.769							0.18	0.12	0.123	0.2	0.12	0.115				0.015	0.063	0.807	0.18	0.13	0.15
DNAm				-0.042	0.062	0.495				0.14	0.11	0.203				0.14	0.11	0.207	-0.037	0.062	0.554	0.15	0.12	0.187
mtDNAcn							-0.22	0.099	0.028 *	-0.24	0.099	0.019 *	-0.25	0.1	0.015 *	-0.23	0.1	0.025 *				-0.25	0.1	0.016 *
DNAm x mtDNAcn																0.053	0.12	0.66				0.017	0.12	0.891
mtDNAcn x TL													-0.029	0.13	0.825							-0.038	0.14	0.78
DNAm x TL																			0.056	0.077	0.461	0.18	0.14	0.202
DNAm x mtDNAcn x TL																						-0.077	0.16	0.625

### Sheet: MRI
Table S7: MRI Results
	TL			CausAge			mtDNAcn			Joint			mtDNAcn x TL			mtDNAcn x DNAm			DNAm x TL			mtDNAcn x DNAm x TL
Term	Estimate	SE	P	Estimate	SE	P	Estimate	SE	P	Estimate	SE	P	Estimate	SE	P	Estimate	SE	P	Estimate	SE	P	Estimate	SE	P
Cortical Thickness meta-ROI
(Intercept)	3	0.091	1.36e-133 ***	2.9	0.11	1.65e-100 ***	3	0.091	2.58e-131 ***	2.9	0.11	2.24e-96 ***	3	0.092	2.53e-128 ***	2.9	0.11	8.94e-97 ***	2.9	0.11	1.73e-100 ***	2.9	0.11	1.31e-96 ***
Age	-0.0054	0.00098	3.96e-08 ***	-0.0047	0.0014	5.48e-04 ***	-0.0053	0.00098	1.04e-07 ***	-0.0044	0.0014	0.002 **	-0.0053	0.001	1.26e-07 ***	-0.0045	0.0014	0.001 **	-0.005	0.0014	3.26e-04 ***	-0.0047	0.0014	8.39e-04 ***
Months	0.00024	0.00021	0.272	0.00023	0.00021	0.275	0.0003	0.00022	0.164	0.0003	0.00022	0.165	0.00028	0.00022	0.193	0.0003	0.00022	0.17	0.00028	0.00022	0.199	0.00033	0.00022	0.127
Sex	-0.028	0.014	0.039 *	-0.03	0.014	0.03 *	-0.028	0.014	0.042 *	-0.03	0.014	0.035 *	-0.027	0.014	0.05 .	-0.03	0.014	0.035 *	-0.029	0.014	0.038 *	-0.028	0.014	0.05 .
CDR-SB	-0.046	0.0038	9.98e-30 ***	-0.046	0.0038	1.27e-29 ***	-0.046	0.0039	3.94e-29 ***	-0.046	0.0039	6.02e-29 ***	-0.046	0.0039	3.94e-29 ***	-0.046	0.0039	7.73e-29 ***	-0.045	0.0039	2.32e-28 ***	-0.045	0.0039	8.25e-28 ***
APOE e2+	0.033	0.025	0.183	0.033	0.025	0.187	0.033	0.025	0.189	0.034	0.025	0.178	0.031	0.025	0.223	0.033	0.025	0.183	0.037	0.025	0.141	0.033	0.025	0.197
APOE e4+	-0.039	0.015	0.009 **	-0.039	0.015	0.008 **	-0.04	0.015	0.007 **	-0.04	0.015	0.008 **	-0.04	0.015	0.007 **	-0.04	0.015	0.008 **	-0.038	0.015	0.012 *	-0.038	0.015	0.011 *
B Cells	0.088	0.25	0.729	0.12	0.26	0.653	0.11	0.26	0.678	0.15	0.26	0.575	0.11	0.26	0.671	0.15	0.26	0.57	0.12	0.26	0.639	0.16	0.26	0.532
CD4+ T cells	0.13	0.13	0.321	0.11	0.14	0.41	0.14	0.14	0.317	0.12	0.14	0.418	0.14	0.14	0.311	0.12	0.14	0.416	0.13	0.14	0.342	0.14	0.14	0.343
CD8+ T cells	-0.055	0.16	0.725	-0.049	0.16	0.752	0.0098	0.16	0.95	0.0094	0.16	0.953	0.0075	0.16	0.962	0.01	0.16	0.948	-0.025	0.16	0.873	0.037	0.16	0.818
NK Cells	-0.13	0.28	0.649	-0.14	0.28	0.606	-0.16	0.28	0.557	-0.21	0.28	0.462	-0.17	0.28	0.535	-0.2	0.28	0.467	-0.17	0.28	0.557	-0.23	0.28	0.424
Monocytes	-0.28	0.34	0.409	-0.24	0.34	0.469	-0.24	0.34	0.483	-0.22	0.35	0.521	-0.24	0.34	0.496	-0.22	0.34	0.529	-0.26	0.34	0.446	-0.23	0.35	0.513
TL	-0.0031	0.0071	0.664							-0.0006	0.0073	0.934	-0.00082	0.0074	0.912				-0.0022	0.0072	0.754	-0.0012	0.0076	0.879
DNAm				-0.0065	0.01	0.523				-0.0088	0.01	0.394				-0.0087	0.01	0.395	-0.0045	0.01	0.666	-0.0049	0.01	0.64
mtDNAcn							0.0022	0.0073	0.761	0.0029	0.0075	0.697	-0.0001	0.0081	0.99	0.0023	0.0077	0.769				-0.0017	0.0083	0.835
DNAm x mtDNAcn																-0.0021	0.0087	0.81				-0.0049	0.0095	0.604
mtDNAcn x TL													0.0034	0.0047	0.463							0.0022	0.007	0.748
DNAm x TL																			0.01	0.0064	0.111	0.014	0.0067	0.032 *
DNAm x mtDNAcn x TL																						-0.0045	0.0077	0.56
Gray Matter Volume meta-ROI
(Intercept)	31000	2500	2.42e-32 ***	31000	2700	8.39e-27 ***	31000	2500	8.20e-31 ***	31000	2800	6.67e-26 ***	31000	2500	4.66e-31 ***	31000	2800	8.80e-26 ***	31000	2800	2.77e-27 ***	31000	2800	1.90e-26 ***
Age	-170	19	3.31e-17 ***	-170	27	9.37e-10 ***	-160	19	5.32e-16 ***	-170	28	2.85e-09 ***	-170	20	2.05e-16 ***	-170	28	2.73e-09 ***	-170	27	3.86e-10 ***	-170	28	1.74e-09 ***
Months	-2.6	4.2	0.533	-2.7	4.2	0.529	-2.2	4.3	0.602	-2.2	4.3	0.612	-2.9	4.3	0.501	-2.4	4.3	0.574	-2	4.3	0.643	-2.1	4.3	0.619
Sex	-2100	310	1.16e-10 ***	-2100	310	9.15e-11 ***	-2100	320	1.23e-10 ***	-2100	320	3.03e-10 ***	-2000	320	4.45e-10 ***	-2100	320	2.80e-10 ***	-2100	310	1.58e-10 ***	-2000	320	5.24e-10 ***
CDR-SB	-940	75	1.10e-31 ***	-940	75	1.51e-31 ***	-940	76	1.20e-30 ***	-940	77	1.43e-30 ***	-950	77	4.61e-31 ***	-940	77	1.16e-30 ***	-930	76	1.64e-30 ***	-930	77	7.59e-30 ***
APOE e2+	660	490	0.178	600	490	0.219	660	490	0.181	690	500	0.164	610	500	0.221	640	500	0.198	710	490	0.152	570	500	0.251
APOE e4+	-860	290	0.003 **	-890	290	0.002 **	-900	300	0.003 **	-890	300	0.003 **	-890	300	0.003 **	-890	300	0.003 **	-850	290	0.004 **	-860	300	0.004 **
B Cells	4800	5000	0.341	4500	5100	0.381	4900	5100	0.34	4800	5200	0.359	5000	5100	0.331	4800	5200	0.353	4700	5100	0.358	5500	5200	0.289
CD4+ T cells	2500	2600	0.353	2300	2700	0.397	2600	2800	0.359	2700	2800	0.346	2700	2800	0.329	2700	2800	0.343	2700	2700	0.316	3000	2800	0.293
CD8+ T cells	2000	3100	0.511	2200	3100	0.468	2900	3100	0.36	2600	3100	0.408	2500	3100	0.427	2800	3100	0.365	2500	3100	0.425	2500	3200	0.421
NK Cells	-7500	5400	0.167	-6400	5500	0.246	-5900	5500	0.277	-6500	5600	0.248	-7100	5500	0.198	-5700	5600	0.308	-7400	5600	0.181	-7100	5600	0.209
Monocytes	-1700	6700	0.801	-880	6600	0.895	-1700	6800	0.796	-2600	6800	0.702	-2400	6800	0.723	-1700	6800	0.801	-1700	6700	0.801	-3500	6800	0.612
Intracranial Volume	0.0086	0.0009	4.36e-20 ***	0.0086	0.0009	5.57e-20 ***	0.0086	0.00091	4.66e-20 ***	0.0087	0.00091	4.66e-20 ***	0.0087	0.00091	2.93e-20 ***	0.0087	0.00091	4.57e-20 ***	0.0085	0.0009	1.26e-19 ***	0.0086	0.00091	6.17e-20 ***
TL	-180	140	0.207							-130	140	0.377	-170	150	0.251				-150	140	0.275	-210	150	0.16
DNAm				43	200	0.831				19	200	0.927				38	200	0.85	57	200	0.777	100	210	0.621
mtDNAcn							-29	150	0.841	-6.7	150	0.964	-100	160	0.527	-66	150	0.664				-170	160	0.3
DNAm x mtDNAcn																-130	170	0.44				-190	190	0.312
mtDNAcn x TL													140	93	0.124							-39	140	0.779
DNAm x TL																			160	130	0.205	250	130	0.063 .
DNAm x mtDNAcn x TL																						-320	150	0.039 *
