## Supplementary Table 8 for "Integrative effects of Telomere Length, Epigenetic Age, and Mitochondrial DNA abundance in Alzheimer’s Disease"

### Sheet: bonf_corr
Table S8: Bonferroni Corrected p-value
Endophenotype	model	outcome	term	Std_Coefficient	CI_low	CI_high	p.value	p_bonf
CSF	Single	AB42	mtDNAcn	0.155457	-0.0207477	0.331661	0.0830664	1
CSF	Single	AB42	DNAm	-0.00899757	-0.091651	0.0736559	0.830626	1
CSF	Single	AB42	TL	-0.0151306	-0.0981287	0.0678675	0.720205	1
CSF	Joint	AB42	mtDNAcn	0.147122	-0.03265	0.326893	0.107463	1
CSF	Joint	AB42	DNAm	-0.0222655	-0.200054	0.155523	0.804057	1
CSF	Joint	AB42	TL	-0.0563479	-0.240476	0.12778	0.544692	1
CSF	Interaction	AB42	DNAmxTL	0.0589529	-0.0230981	0.141004	0.158551	1
CSF	Interaction	AB42	mtDNAcnxTL	0.0505218	-0.135059	0.236103	0.58991	1
CSF	Interaction	AB42	mtDNAcnxDNAm	-0.102203	-0.274829	0.0704238	0.242579	1
CSF	Interaction	AB42	mtDNAcnxDNAmxTL	0.0260481	-0.158346	0.210443	0.779494	1
MRI	Single	Cortical Thickness	mtDNAcn	0.0115192	-0.0628151	0.0858536	0.760947	1
MRI	Single	Cortical Thickness	TL	-0.0158327	-0.0872927	0.0556274	0.663604	1
MRI	Joint	Cortical Thickness	mtDNAcn	0.0151061	-0.06101	0.0912222	0.696814	1
MRI	Joint	Cortical Thickness	TL	-0.00310424	-0.0768001	0.0705916	0.934089	1
MRI	Interaction	Cortical Thickness	DNAmxTL	0.0525568	-0.0120723	0.117186	0.110765	1
MRI	Interaction	Cortical Thickness	mtDNAcnxTL	0.0177343	-0.0297484	0.0652171	0.463487	1
MRI	Interaction	Cortical Thickness	mtDNAcnxDNAm	-0.0108238	-0.0992278	0.0775801	0.810036	1
MRI	Interaction	Cortical Thickness	mtDNAcnxDNAmxTL	-0.0232412	-0.101423	0.0549408	0.559513	1
Baseline Cog.	Single	Executive Function	TL	-0.0137737	-0.0769712	0.0494238	0.669141	1
Baseline Cog.	Single	Executive Function	mtDNAcn	-0.00627361	-0.0712329	0.0586857	0.850691	1
Baseline Cog.	Single	Executive Function	DNAm	0.00843864	-0.0766346	0.0935119	0.846043	1
Baseline Cog.	Joint	Executive Function	TL	-0.00459734	-0.0700345	0.0608398	0.8909	1
Baseline Cog.	Joint	Executive Function	DNAm	-0.000236014	-0.0865757	0.0861037	0.996206	1
Baseline Cog.	Joint	Executive Function	mtDNAcn	-0.00558434	-0.0718061	0.0606374	0.869434	1
Baseline Cog.	Interaction	Executive Function	DNAmxTL	0.0111486	-0.045981	0.0682781	0.701932	1
Baseline Cog.	Interaction	Executive Function	mtDNAcnxTL	0.0583984	0.0156641	0.101133	0.00761538	0.761538
Baseline Cog.	Interaction	Executive Function	mtDNAcnxDNAm	-0.0535038	-0.128795	0.0217878	0.163508	1
Baseline Cog.	Interaction	Executive Function	mtDNAcnxDNAmxTL	0.0394028	-0.0262173	0.105023	0.239121	1
Longitudinal Cog.	Single	Executive Function Decline	TL	-0.0140406	-0.0487646	0.0206835	0.428592	1
Longitudinal Cog.	Single	Executive Function Decline	mtDNAcn	-0.0199239	-0.0557056	0.0158577	0.275715	1
Longitudinal Cog.	Single	Executive Function Decline	DNAm	-0.010501	-0.0593608	0.0383587	0.673745	1
Longitudinal Cog.	Joint	Executive Function Decline	TL	-0.0104746	-0.0467742	0.025825	0.572006	1
Longitudinal Cog.	Joint	Executive Function Decline	DNAm	-0.0140946	-0.0638675	0.0356782	0.579135	1
Longitudinal Cog.	Joint	Executive Function Decline	mtDNAcn	-0.0174464	-0.0541769	0.019284	0.352346	1
Longitudinal Cog.	Interaction	Executive Function Decline	DNAmxTL	0.0152188	-0.0168075	0.0472452	0.352263	1
Longitudinal Cog.	Interaction	Executive Function Decline	mtDNAcnxTL	0.0155444	-0.00591095	0.0369997	0.156974	1
Longitudinal Cog.	Interaction	Executive Function Decline	mtDNAcnxDNAm	0.020851	-0.0256804	0.0673825	0.380209	1
Longitudinal Cog.	Interaction	Executive Function Decline	mtDNAcnxDNAmxTL	-0.00680083	-0.0471136	0.033512	0.741019	1
Baseline Cog.	Single	Global Cognition	TL	0.000587135	-0.0648378	0.0660121	0.986057	1
Baseline Cog.	Single	Global Cognition	DNAm	0.0376873	-0.0495671	0.124942	0.397422	1
Baseline Cog.	Single	Global Cognition	mtDNAcn	-0.0237841	-0.0903176	0.0427493	0.484566	1
Baseline Cog.	Joint	Global Cognition	TL	0.0180238	-0.0496005	0.0856482	0.600409	1
Baseline Cog.	Joint	Global Cognition	DNAm	0.0328663	-0.0556034	0.121336	0.466342	1
Baseline Cog.	Joint	Global Cognition	mtDNAcn	-0.027822	-0.0955928	0.0399488	0.421832	1
Baseline Cog.	Interaction	Global Cognition	DNAmxTL	0.00461586	-0.0546882	0.06392	0.878704	1
Baseline Cog.	Interaction	Global Cognition	mtDNAcnxTL	0.0524218	0.00769243	0.0971511	0.0219627	1
Baseline Cog.	Interaction	Global Cognition	mtDNAcnxDNAm	-0.0647776	-0.142482	0.012927	0.102322	1
Baseline Cog.	Interaction	Global Cognition	mtDNAcnxDNAmxTL	0.0269036	-0.0410115	0.0948187	0.436624	1
Longitudinal Cog.	Single	Global Cognitive Decline	TL	-0.0207388	-0.0579698	0.0164922	0.275434	1
Longitudinal Cog.	Single	Global Cognitive Decline	DNAm	0.00697464	-0.0439223	0.0578716	0.788303	1
Longitudinal Cog.	Single	Global Cognitive Decline	mtDNAcn	-0.0289701	-0.0659745	0.0080342	0.125518	1
Longitudinal Cog.	Joint	Global Cognitive Decline	TL	-0.0148359	-0.0535419	0.0238702	0.452787	1
Longitudinal Cog.	Joint	Global Cognitive Decline	DNAm	0.00299294	-0.0487289	0.0547148	0.909717	1
Longitudinal Cog.	Joint	Global Cognitive Decline	mtDNAcn	-0.0256869	-0.0635442	0.0121703	0.184094	1
Longitudinal Cog.	Interaction	Global Cognitive Decline	DNAmxTL	0.0146906	-0.0194041	0.0487853	0.398735	1
Longitudinal Cog.	Interaction	Global Cognitive Decline	mtDNAcnxTL	0.0196849	-0.00459031	0.0439601	0.1128	1
Longitudinal Cog.	Interaction	Global Cognitive Decline	mtDNAcnxDNAm	0.00332975	-0.044043	0.0507025	0.89045	1
Longitudinal Cog.	Interaction	Global Cognitive Decline	mtDNAcnxDNAmxTL	-0.0139149	-0.055233	0.0274031	0.509395	1
MRI	Single	GM Vol	mtDNAcn	-0.00658296	-0.0710333	0.0578674	0.841064	1
MRI	Single	GM Vol	TL	-0.0396297	-0.101278	0.0220189	0.207248	1
MRI	Joint	GM Vol	mtDNAcn	-0.00151894	-0.0675061	0.0644682	0.963953	1
MRI	Joint	GM Vol	TL	-0.0287745	-0.0926524	0.0351034	0.376639	1
MRI	Interaction	GM Vol	DNAmxTL	0.0361975	-0.0197738	0.0921688	0.204518	1
MRI	Interaction	GM Vol	mtDNAcnxTL	0.0322251	-0.00884258	0.0732928	0.123811	1
MRI	Interaction	GM Vol	mtDNAcnxDNAm	-0.0301258	-0.106783	0.0465317	0.440482	1
MRI	Interaction	GM Vol	mtDNAcnxDNAmxTL	-0.0711486	-0.138633	-0.00366411	0.0388303	0.621285
Baseline Cog.	Single	Language	TL	0.0404192	-0.0247795	0.105618	0.224727	1
Baseline Cog.	Single	Language	mtDNAcn	-0.00835171	-0.0754851	0.0587817	0.807063	1
Baseline Cog.	Single	Language	DNAm	0.019068	-0.068983	0.107119	0.671271	1
Baseline Cog.	Joint	Language	TL	0.0506949	-0.0168756	0.118265	0.141463	1
Baseline Cog.	Joint	Language	DNAm	0.0201641	-0.0690983	0.109427	0.65805	1
Baseline Cog.	Joint	Language	mtDNAcn	-0.0179093	-0.0863052	0.0504866	0.607392	1
Baseline Cog.	Interaction	Language	DNAmxTL	0.0122143	-0.0467576	0.0711863	0.684835	1
Baseline Cog.	Interaction	Language	mtDNAcnxTL	0.0341912	-0.0100766	0.0784589	0.130841	1
Baseline Cog.	Interaction	Language	mtDNAcnxDNAm	-0.0821591	-0.159828	-0.00448971	0.0384811	1
Baseline Cog.	Interaction	Language	mtDNAcnxDNAmxTL	0.0148706	-0.0530859	0.0828272	0.667018	1
Longitudinal Cog.	Single	Language Decline	TL	-0.00746183	-0.0447636	0.02984	0.695158	1
Longitudinal Cog.	Single	Language Decline	mtDNAcn	0.00373135	-0.0345693	0.042032	0.848615	1
Longitudinal Cog.	Single	Language Decline	DNAm	0.0117434	-0.0404626	0.0639495	0.659445	1
Longitudinal Cog.	Joint	Language Decline	TL	-0.00688989	-0.0461578	0.032378	0.731056	1
Longitudinal Cog.	Joint	Language Decline	DNAm	0.00736192	-0.0461423	0.0608662	0.787469	1
Longitudinal Cog.	Joint	Language Decline	mtDNAcn	0.00527613	-0.0340224	0.0445746	0.792508	1
Longitudinal Cog.	Interaction	Language Decline	DNAmxTL	0.0023663	-0.0318612	0.0365938	0.892258	1
Longitudinal Cog.	Interaction	Language Decline	mtDNAcnxTL	0.0189758	-0.00459354	0.0425452	0.115695	1
Longitudinal Cog.	Interaction	Language Decline	mtDNAcnxDNAm	-0.0181959	-0.067992	0.0316001	0.474117	1
Longitudinal Cog.	Interaction	Language Decline	mtDNAcnxDNAmxTL	-0.015548	-0.0586485	0.0275525	0.479801	1
Baseline Cog.	Single	Memory	TL	-0.0171655	-0.0795409	0.04521	0.589697	1
Baseline Cog.	Single	Memory	mtDNAcn	-0.0250092	-0.0891117	0.0390932	0.445348	1
Baseline Cog.	Single	Memory	DNAm	0.0521694	-0.0313266	0.135665	0.221007	1
Baseline Cog.	Joint	Memory	TL	-0.00476349	-0.0694253	0.0598983	0.885127	1
Baseline Cog.	Joint	Memory	DNAm	0.0491224	-0.0357099	0.133955	0.256709	1
Baseline Cog.	Joint	Memory	mtDNAcn	-0.0258858	-0.0911702	0.0393987	0.437934	1
Baseline Cog.	Interaction	Memory	DNAmxTL	-0.0196167	-0.0760108	0.0367774	0.495487	1
Baseline Cog.	Interaction	Memory	mtDNAcnxTL	0.0510567	0.00833751	0.0937759	0.0194547	1
Baseline Cog.	Interaction	Memory	mtDNAcnxDNAm	-0.0609635	-0.13496	0.0130332	0.10659	1
Baseline Cog.	Interaction	Memory	mtDNAcnxDNAmxTL	-0.000708455	-0.0653963	0.0639794	0.983382	1
Longitudinal Cog.	Single	Memory Decline	TL	-0.00563263	-0.037415	0.0261497	0.728409	1
Longitudinal Cog.	Single	Memory Decline	mtDNAcn	-0.0220053	-0.0538792	0.00986857	0.176523	1
Longitudinal Cog.	Single	Memory Decline	DNAm	0.0168139	-0.0268296	0.0604574	0.45042	1
Longitudinal Cog.	Joint	Memory Decline	TL	-0.000174062	-0.0334825	0.0331343	0.99183	1
Longitudinal Cog.	Joint	Memory Decline	DNAm	0.0159282	-0.0287364	0.0605928	0.484775	1
Longitudinal Cog.	Joint	Memory Decline	mtDNAcn	-0.0222515	-0.0548888	0.0103858	0.18196	1
Longitudinal Cog.	Interaction	Memory Decline	DNAmxTL	-0.000493333	-0.0296068	0.0286201	0.973513	1
Longitudinal Cog.	Interaction	Memory Decline	mtDNAcnxTL	0.0129426	-0.00780616	0.0336914	0.222157	1
Longitudinal Cog.	Interaction	Memory Decline	mtDNAcnxDNAm	-0.00799172	-0.049006	0.0330226	0.702595	1
Longitudinal Cog.	Interaction	Memory Decline	mtDNAcnxDNAmxTL	-0.00805839	-0.0438736	0.0277569	0.659315	1
CSF	Single	pTau	mtDNAcn	-0.212514	-0.401203	-0.0238238	0.0277122	0.831367
CSF	Single	pTau	DNAm	-0.0328796	-0.127552	0.061793	0.495099	1
CSF	Single	pTau	TL	0.0141931	-0.0809326	0.109319	0.769396	1
CSF	Joint	pTau	mtDNAcn	-0.227331	-0.415621	-0.0390414	0.0185274	0.555823
CSF	Joint	pTau	DNAm	0.120318	-0.0658945	0.306531	0.202526	1
CSF	Joint	pTau	TL	0.151179	-0.0416733	0.344032	0.122874	1
CSF	Interaction	pTau	DNAmxTL	0.0353452	-0.0588252	0.129516	0.460964	1
CSF	Interaction	pTau	mtDNAcnxTL	-0.0219483	-0.218314	0.174417	0.824753	1
CSF	Interaction	pTau	mtDNAcnxDNAm	0.0409025	-0.143187	0.224992	0.659934	1
CSF	Interaction	pTau	mtDNAcnxDNAmxTL	-0.0475274	-0.240194	0.145139	0.625065	1
CSF	Single	Tau	mtDNAcn	-0.244043	-0.435157	-0.0529293	0.0129066	0.387199
CSF	Single	Tau	DNAm	-0.0280729	-0.119599	0.0634537	0.546784	1
CSF	Single	Tau	TL	-0.0083461	-0.100351	0.083659	0.85852	1
CSF	Joint	Tau	mtDNAcn	-0.248732	-0.442224	-0.0552405	0.0123555	0.370666
CSF	Joint	Tau	DNAm	0.0785491	-0.113445	0.270544	0.418338	1
CSF	Joint	Tau	TL	0.115191	-0.08389	0.314271	0.253272	1
CSF	Interaction	Tau	DNAmxTL	-0.0195578	-0.110604	0.0714889	0.672966	1
CSF	Interaction	Tau	mtDNAcnxTL	-0.122841	-0.325633	0.0799503	0.231856	1
CSF	Interaction	Tau	mtDNAcnxDNAm	0.0815796	-0.105783	0.268943	0.389187	1
CSF	Interaction	Tau	mtDNAcnxDNAmxTL	-0.0655017	-0.265215	0.134212	0.515987	1
Baseline Cog.	Single	Visuospatial ability	TL	0.0116355	-0.0511541	0.0744251	0.716877	1
Baseline Cog.	Single	Visuospatial ability	mtDNAcn	-0.020466	-0.0856265	0.0446945	0.538502	1
Baseline Cog.	Single	Visuospatial ability	DNAm	0.0190395	-0.0662282	0.104307	0.661996	1
Baseline Cog.	Joint	Visuospatial ability	TL	0.0301991	-0.0351375	0.0955357	0.364384	1
Baseline Cog.	Joint	Visuospatial ability	DNAm	0.0180741	-0.068848	0.104996	0.682826	1
Baseline Cog.	Joint	Visuospatial ability	mtDNAcn	-0.0264894	-0.0929874	0.0400087	0.435078	1
Baseline Cog.	Interaction	Visuospatial ability	DNAmxTL	0.0116294	-0.0451865	0.0684453	0.688047	1
Baseline Cog.	Interaction	Visuospatial ability	mtDNAcnxTL	0.0295699	-0.0128026	0.0719424	0.172107	1
Baseline Cog.	Interaction	Visuospatial ability	mtDNAcnxDNAm	-0.0112637	-0.0870679	0.0645406	0.769105	1
Baseline Cog.	Interaction	Visuospatial ability	mtDNAcnxDNAmxTL	0.0293621	-0.0369826	0.0957068	0.38477	1
Longitudinal Cog.	Single	Visuospatial ability Decline	TL	-0.0189707	-0.0519974	0.014056	0.261758	1
Longitudinal Cog.	Single	Visuospatial ability Decline	mtDNAcn	-0.0102591	-0.0466701	0.0261519	0.58128	1
Longitudinal Cog.	Single	Visuospatial ability Decline	DNAm	-0.0196381	-0.0684589	0.0291828	0.431164	1
Longitudinal Cog.	Joint	Visuospatial ability Decline	TL	-0.0226118	-0.0577836	0.0125601	0.209251	1
Longitudinal Cog.	Joint	Visuospatial ability Decline	DNAm	-0.0230069	-0.0732187	0.027205	0.369985	1
Longitudinal Cog.	Joint	Visuospatial ability Decline	mtDNAcn	-0.00415563	-0.0418089	0.0334977	0.828889	1
Longitudinal Cog.	Interaction	Visuospatial ability Decline	DNAmxTL	0.0182872	-0.0133482	0.0499227	0.258286	1
Longitudinal Cog.	Interaction	Visuospatial ability Decline	mtDNAcnxTL	0.0132401	-0.00573033	0.0322106	0.173993	1
Longitudinal Cog.	Interaction	Visuospatial ability Decline	mtDNAcnxDNAm	0.0462285	-0.00182332	0.0942804	0.0604132	1
Longitudinal Cog.	Interaction	Visuospatial ability Decline	mtDNAcnxDNAmxTL	-0.0308205	-0.072185	0.0105441	0.145265	1
